# *In Silico* Metagenomic Analysis of Antibiotic Resistance Genes in South American Wastewater Treatment Plants: A Baseline for Environmental Surveillance

**DOI:** 10.1101/2025.03.11.25323777

**Authors:** Iván Restrepo-Angulo

## Abstract

Wastewater treatment plants (WWTPs) are critical in mitigating the environmental dissemination of antibiotic resistance genes (ARGs). This metagenomic study examined the diversity and distribution of ARGs in activated sludge samples collected from six WWTPs across South America in 2015. The analysis revealed 63 unique ARGs, with a predominance of genes conferring resistance to aminoglycosides, beta-lactams, and macrolides. Enzymatic inactivation was the primary resistance mechanism, alongside efflux pumps and target modification. Clinically relevant ARGs, including carbapenemases (*bla_GES-5_*, *bla_IMP-16_*), were detected, raising concerns about the potential dissemination of multidrug resistance. The distribution of ARGs varied across locations, with some genes showing broad dissemination (e.g., *sul1*, *sul2*, *aph(3’’)-Ib*, *mph(E)*) and others exhibiting regional specificity (e.g., *bla_OXA-2_*, *aadA11*, *bla_CARB-12_*). Mobile genetic elements such as Tn5393c, class 1 integrons, and ISVs3 were identified, highlighting their role in ARG dissemination. Despite the temporal gap, this study provides valuable insights, as data on ARGs in activated sludge from South American WWTPs remains scarce. The findings establish an essential baseline for understanding ARG prevalence in the region and underscore the urgent need for continuous surveillance and mitigation strategies to curb the spread of antibiotic resistance in these critical environments.
