## Supplementary material for "*In Silico* Metagenomic Analysis of Antibiotic Resistance Genes in South American Wastewater Treatment Plants: A Baseline for Environmental Surveillance": Technical features of the WWTPs

### Sheet: Sheet2
City	Designed capacity (m3/d)	Actual Inf rate (m3/d)	Volume of aeration tanks (m3)	Plant	Aeration tank	SRT (d)	General type	Detailed type	Nitrification	Denitrification	Aerator type	BOD (mg/l)	inf/(1+recycle ratio)	Aeration tank inf	Eff	COD (mg/l)	Inf/(1+recycle ratio)	Aeration tank inf	Eff	F/M (kg BOD/kg MLSS-d)	NH4-N (mg/l)	TN (mg/l)	TP (mg/l)	MLSS (mg/l)	DO (mg/l)	pH
Canelones-Lavalleja	NA	4200	NA	NA	NA	NA	extended aeration	Extended aeration	NA	NA	NA	NA	NA	NA	NA	NA	NA	NA	NA	NA	NA	NA	NA	NA	2.58	6.3
Canelones-Lavalleja	NA	4200	NA	NA	NA	NA	extended aeration	Extended aeration	NA	NA	NA	NA	NA	NA	NA	NA	NA	NA	NA	NA	NA	NA	NA	NA	2.58	6.3
Canelones-Lavalleja	NA	4393	5400	NA	24	15	plug flow	Plug flow	Yes	No	NA	NA	NA	NA	6.4	NA	NA	NA	139	NA	NA	NA	NA	NA	3.1	7.4
São Paulo	102297	110000	NA	12	4	NA	complete mix	Complete mix	Yes	Yes	NA	240	133.333	NA	12.5	410	227.778	NA	28.3	NA	23.5	30.5	4.7	NA	0.62	7
São Paulo	102297	110000	NA	12	4	NA	complete mix	Complete mix	Yes	Yes	NA	240	133.333	NA	12.5	410	227.778	NA	28.3	NA	23.5	30.5	4.7	NA	1.15	7
São Paulo	102297	110000	NA	12	4	NA	complete mix	Complete mix	Yes	Yes	NA	240	133.333	NA	12.5	410	227.778	NA	28.3	NA	23.5	30.5	4.7	NA	0.64	7
Belo Horizonte	291600	291600	17480	17	4.5	6	plug flow	Conventional	Yes	Yes	NA	280	164.706	231	39	589	346.471	540	110	NA	32.05	48.23	6.55	NA	1.2	7.4
Belo Horizonte	291600	291600	17480	17	4.5	6	plug flow	Conventional	Yes	Yes	NA	280	164.706	165	39	589	346.471	370	110	NA	32.05	48.23	6.55	NA	1.7	7.4
Belo Horizonte	291600	291600	17480	17	4.5	6	plug flow	Conventional	Yes	Yes	NA	280	164.706	157	39	589	346.471	385	110	NA	32.05	48.23	6.55	NA	0.31	7.2
Ceara	37475.6	10977.7	NA	NA	NA	28	plug flow	Plug flow	No	No	NA	971.8	NA	25	39.16	1857	NA	NA	246	NA	NA	NA	NA	NA	9.7	8.96
Ceara	37475.6	10977.7	NA	NA	NA	28	plug flow	Plug flow	No	No	NA	971.8	NA	25	39.16	1857	NA	NA	246	NA	NA	NA	NA	NA	9.7	8.96
Ceara	37475.6	10977.7	NA	NA	NA	28	plug flow	Plug flow	No	No	NA	971.8	NA	21	39.16	1857	NA	NA	246	NA	NA	NA	NA	NA	6.2	9.11
Santiago	570240	533161	136668	5	2.3	1.93	complete mix	Complete mix	No	No	NA	297	148.5	122	3	531	265.5	281	48	0.89126	31.8	67.5	6	1300	0.21	7.71
Santiago	570240	533161	136668	5	2.3	1.93	complete mix	Complete mix	No	No	NA	297	148.5	122	3	531	265.5	281	48	0.89126	31.8	67.5	6	1300	1.97	7.71
Santiago	570240	533161	136668	5	2.3	1.93	complete mix	Complete mix	No	No	NA	297	148.5	122	3	531	265.5	281	48	0.89126	31.8	67.5	6	1300	1.76	7.71
Santiago	570240	533161	136668	5	2.3	1.93	complete mix	Complete mix	No	No	NA	297	148.5	184	3	531	265.5	423	48	0.858251	35.8	67.5	6	1350	0.57	7.71
Santiago	570240	533161	136668	5	2.3	1.93	complete mix	Complete mix	No	No	NA	297	148.5	184	3	531	265.5	423	48	0.858251	35.8	67.5	6	1350	1.89	7.71
Santiago	570240	533161	136668	5	2.3	1.93	complete mix	Complete mix	No	No	NA	297	148.5	184	3	531	265.5	423	48	0.858251	35.8	67.5	6	1350	0.59	7.71
Palmira-Yumbo	50	28	4375	NA	NA	90	NA	NA	NA	NA	NA	518	NA	NA	12.5	949	NA	NA	23.4	NA	NA	NA	NA	NA	2.52	6.89
Palmira-Yumbo	5000	3500	2800	19.2	4	NA	SBR	SBR	Yes	Yes	NA	450	NA	NA	NA	1000	NA	NA	NA	NA	NA	NA	NA	NA	0.1	8
Palmira-Yumbo	1123.2	NA	728	NA	NA	NA	NA	NA	NA	NA	NA	NA	NA	NA	NA	NA	NA	NA	NA	NA	NA	NA	NA	NA	NA	NA
